# Incidence of dementia after a recent cancer diagnosis among people with HIV

**DOI:** 10.64898/2026.02.12.26346206

**Authors:** Corinne E. Joshu, Maylin Palatino, Jacqueline E. Rudolph, Karine Yenokyan, Keri Calkins, Xiaoqiang Xu, Yiyi Zhou, Eryka Saylor, Bryan Lau

## Abstract

**Objective:** To evaluate risk of dementia after cancer diagnosis among Medicaid beneficiaries with HIV.

**Design:** Longitudinal observational study of Medicaid enrollment, inpatient, and outpatient claims data from 14 states, 2001-2015.

**Methods:** Beneficiaries aged 18-64 with HIV and ≥6 months of enrollment were matched 1:1 on cancer status by age, sex, race, year, and state. We estimated the weighted cumulative incidence functions (CIFs) of dementia at 1, 2, and 5 years after cancer diagnosis using the Aalen-Johansen estimator to account for the competing risk of death and cluster stratified analyses to account for matching. We calculated the corresponding risk differences (RD) and 95% confidence intervals (CI) using nonparametric bootstrap.

**Results:** At 5 years, the CIF of dementia was 9.6% (95%CI: 8.2, 11.6) and 4.7% (95%CI: 3.7, 6.1) among those with and without AIDS-defining cancer, respectively (RD: 4.9%; 95%CI: 2.9, 7.0). At 5 years, the CIF of dementia was 7.1% (95%CI: 5.9, 7.8) and 5.3% (95%CI: 4.2, 6.2) among those with and without non-AIDS-defining cancer, respectively (RD: 1.8%; 95%CI: 0.34, 2.9). Dementia incidence appeared higher among beneficiaries with lung cancer (2yr RD: 1.9%; 95%CI: 0.01, 5.2) and beneficiaries ≤50 with colon cancer (2yr RD: 4%; 95%CI: 0.3, 10.5), but lower among beneficiaries ≤50 with prostate cancer (2yr RD: −1.9%; 95%CI: −2.3, −1.6). Dementia incidence did not differ among beneficiaries with and without breast cancer.

**Conclusions:** Dementia risk may be increased among people with HIV with certain cancers, including AIDS-defining cancers. Dementia risk appears to vary by cancer type and age at diagnosis.
