## Supplemental Table 3 for "Incidence of dementia after a recent cancer diagnosis among people with HIV"

### Sheet: Sheet1
Cumulative incidence (95% CI) of dementia accounting for death as a competing risk at years 1, 2, and 5 after baseline by cancer status
ADC
Age	Year	Crude			Weighted model 1			Weighted model 2
		Cumulative incidence		Risk difference	Cumulative incidence		Risk difference	Cumulative incidence		Risk difference
		Without cancer	With cancer		Without cancer	With cancer		Without cancer	With cancer
Overall	1	0.0111 (0.0076, 0.0146)	0.0470 (0.0400, 0.0534)	0.0359 (0.0279, 0.0431)	0.0113 (0.0076, 0.0159)	0.0461 (0.0385, 0.0542)	0.0348 (0.0261, 0.0439)	0.0111 (0.0076, 0.0158)	0.0467 (0.0388, 0.0535)	0.0356 (0.0266, 0.0440)
	2	0.0190 (0.0140, 0.0238)	0.0652 (0.0572, 0.0734)	0.0462 (0.0367, 0.0554)	0.0188 (0.0132, 0.0245)	0.0637 (0.0543, 0.0745)	0.0448 (0.0346, 0.0568)	0.0186 (0.0132, 0.0244)	0.0648 (0.0546, 0.0740)	0.0463 (0.0344, 0.0565)
	5	0.0484 (0.0393, 0.0575)	0.0952 (0.0835, 0.1065)	0.0468 (0.0306, 0.0612)	0.0472 (0.0363, 0.0608)	0.0932 (0.0816, 0.1161)	0.0460 (0.0292, 0.0714)	0.0469 (0.0365, 0.0606)	0.0955 (0.0822, 0.1162)	0.0486 (0.0289, 0.0701)
18 - 50	1	0.0077 (0.0044, 0.0109)	0.0440 (0.0361, 0.0521)	0.0364 (0.0275, 0.0449)	0.0072 (0.0044, 0.0112)	0.0440 (0.0349, 0.0533)	0.0367 (0.0267, 0.0468)	0.0077 (0.0043, 0.0110)	0.0444 (0.0358, 0.0535)	0.0366 (0.0275, 0.0461)
	2	0.0161 (0.0107, 0.0213)	0.0633 (0.0531, 0.0741)	0.0471 (0.0357, 0.0597)	0.0148 (0.0094, 0.0216)	0.0634 (0.0521, 0.0765)	0.0486 (0.0340, 0.0622)	0.0155 (0.0095, 0.0215)	0.0644 (0.0524, 0.0756)	0.0489 (0.0341, 0.0618)
	5	0.0455 (0.0347, 0.0568)	0.0866 (0.0736, 0.1011)	0.0411 (0.0241, 0.0591)	0.0411 (0.0310, 0.0569)	0.0866 (0.0728, 0.1063)	0.0455 (0.0253, 0.0661)	0.0428 (0.0310, 0.0566)	0.0882 (0.0730, 0.1073)	0.0453 (0.0255, 0.0659)
>50	1	0.0105 (0.0087, 0.0212)	0.0392 (0.0290, 0.0499)	0.0242 (0.0122, 0.0353)	0.0155 (0.0086, 0.0241)	0.0400 (0.0266, 0.0494)	0.0245 (0.0075, 0.0366)	0.0158 (0.0088, 0.0241)	0.0396 (0.0272, 0.0492)	0.0237 (0.0079, 0.0359)
	2	0.0213 (0.0139, 0.0294)	0.0506 (0.0381, 0.0626)	0.0292 (0.0141, 0.0435)	0.0209 (0.0122, 0.0307)	0.0503 (0.0363, 0.0619)	0.0294 (0.0100, 0.0428)	0.0215 (0.0127, 0.0310)	0.0499 (0.0361, 0.0617)	0.0284 (0.0113, 0.0426)
	5	0.0488 (0.0363, 0.0626)	0.0807 (0.0638, 0.0986)	0.0319 (0.0091, 0.0547)	0.0504 (0.0337, 0.0779)	0.0840 (0.0620, 0.1130)	0.0336 (-0.0082, 0.0626)	0.0505 (0.0342, 0.0771)	0.0839 (0.0617, 0.1108)	0.0334 (-0.0081, 0.0630)
NADC
Age	Year	Crude			Weighted model 1			Weighted model 2
		Cumulative incidence		Risk difference	Cumulative incidence		Risk difference	Cumulative incidence		Risk difference
		Without cancer	With cancer		Without cancer	With cancer		Without cancer	With cancer
Overall	1	0.0123 (0.0100, 0.0151)	0.0276 (0.0237, 0.0314)	0.0153 (0.0106, 0.0202)	0.0122 (0.0095, 0.0153)	0.0273 (0.0226, 0.0309)	0.0151 (0.0096, 0.0197)	0.0122 (0.0096, 0.0153)	0.0275 (0.0226, 0.0308)	0.0154 (0.0095, 0.0196)
	2	0.0264 (0.0228, 0.0303)	0.0431 (0.0379, 0.0485)	0.0167 (0.0104, 0.0229)	0.0255 (0.0207, 0.0303)	0.0426 (0.0355, 0.0473)	0.0171 (0.0091, 0.0239)	0.0254 (0.0208, 0.0301)	0.0428 (0.0355, 0.0474)	0.0175 (0.0091, 0.0238)
	5	0.0532 (0.0468, 0.0592)	0.0733 (0.0657, 0.0810)	0.0201 (0.0112, 0.0294)	0.0530 (0.0431, 0.0619)	0.0704 (0.0589, 0.0785)	0.0174 (0.0037, 0.0291)	0.0531 (0.0429, 0.0617)	0.0706 (0.0591, 0.0784)	0.0175 (0.0034, 0.0290)
18 - 50	1	0.0091 (0.0059, 0.0121)	0.0259 (0.0208, 0.0314)	0.0168 (0.0102, 0.0232)	0.0084 (0.0054, 0.0120)	0.0270 (0.0194, 0.0317)	0.0186 (0.0094, 0.0240)	0.0085 (0.0053, 0.0119)	0.0271 (0.0192, 0.0312)	0.0186 (0.0097, 0.0235)
	2	0.0201 (0.0148, 0.0255)	0.0406 (0.0326, 0.0488)	0.0205 (0.0110, 0.0305)	0.0197 (0.0133, 0.0243)	0.0411 (0.0303, 0.0491)	0.0214 (0.0095, 0.0324)	0.0197 (0.0134, 0.0242)	0.0410 (0.0305, 0.0490)	0.0212 (0.0100, 0.0317)
	5	0.0387 (0.0298, 0.0480)	0.0620 (0.0511, 0.0723)	0.0234 (0.0095, 0.0358)	0.0381 (0.0277, 0.0501)	0.0608 (0.0460, 0.0692)	0.0227 (0.0035, 0.0354)	0.0380 (0.0279, 0.0493)	0.0604 (0.0461, 0.0688)	0.0224 (0.0032, 0.0351)
>50	1	0.0138 (0.0105, 0.0175)	0.0242 (0.0197, 0.0284)	0.0104 (0.0044, 0.0156)	0.0140 (0.0103, 0.0181)	0.0241 (0.0191, 0.0276)	0.0101 (0.0036, 0.0152)	0.0140 (0.0103, 0.0181)	0.0242 (0.0192, 0.0274)	0.0101 (0.0038, 0.0151)
	2	0.0287 (0.0236, 0.0336)	0.0376 (0.0319, 0.0431)	0.0089 (0.0016, 0.0163)	0.0273 (0.0215, 0.0342)	0.0370 (0.0297, 0.0432)	0.0098 (-0.0005, 0.0176)	0.0275 (0.0213, 0.0341)	0.0370 (0.0297, 0.0430)	0.0095 (-0.0004, 0.0173)
	5	0.0584 (0.0488, 0.0671)	0.0684 (0.0599, 0.0770)	0.0100 (-0.0025, 0.0225)	0.0579 (0.0437, 0.0738)	0.0650 (0.0539, 0.0764)	0.0071 (-0.0122, 0.0260)	0.0579 (0.0440, 0.0738)	0.0648 (0.0539, 0.0764)	0.0069 (-0.0125, 0.0258)
Lung cancer (all exposed versus all unexposed)
Age	Year	Crude			Weighted model 1			Weighted model 2
		Cumulative incidence		Risk difference	Cumulative incidence		Risk difference	Cumulative incidence		Risk difference
		Without cancer	With cancer		Without cancer	With cancer		Without cancer	With cancer
Overall	1	0.0099 (0.0089, 0.0109)	0.0189 (0.0085, 0.0309)	0.0090 (-0.0014, 0.0207)	0.0098 (0.0086, 0.0106)	0.0162 (0.0063, 0.0329)	0.0064 (-0.0032, 0.0232)	0.0098 (0.0086, 0.0106)	0.0154 (0.0063, 0.0331)	0.0056 (-0.0032, 0.0234)
	2	0.0207 (0.0192, 0.0224)	0.0442 (0.0236, 0.0686)	0.0235 (0.0027, 0.0478)	0.0201 (0.0178, 0.0213)	0.0396 (0.0198, 0.0702)	0.0195 (-0.0001, 0.0508)	0.0201 (0.0178, 0.0213)	0.0389 (0.0201, 0.0708)	0.0188 (0.0001, 0.0515)
	5	0.0516 (0.0482, 0.0551)	0.0600 (0.0332, 0.0945)	0.0084 (-0.0186, 0.0434)	0.0499 (0.0434, 0.0520)	0.0527 (0.0298, 0.0996)	0.0028 (-0.0188, 0.0512)	0.0499 (0.0434, 0.052)	0.0521 (0.0297, 0.1002)	0.0023 (-0.0190, 0.0522)
18 - 50	1	0.0088 (0.0077, 0.0099)	0.0052 (0.0000, 0.0164)	-0.0036 (-0.0097, 0.0078)	0.0087 (0.0076, 0.0098)	0.0067 (0.0000, 0.0203)	-0.0021 (-0.0096, 0.0115)	0.0087 (0.0076, 0.0098)	0.0067 (0.0000, 0.0208)	-0.0021 (-0.0096, 0.0117)
	2	0.0193 (0.0176, 0.0212)	0.0341 (0.0076, 0.0672)	0.0147 (-0.0109, 0.0473)	0.0191 (0.0169, 0.0207)	0.0282 (0.0038, 0.0669)	0.0091 (-0.0146, 0.0479)	0.0191 (0.0169, 0.0207)	0.0278 (0.0040, 0.0656)	0.0087 (-0.0145, 0.0464)
	5	0.0479 (0.0440, 0.0515)	0.0479 (0.0141, 0.0929)	0.0000 (-0.0334, 0.0443)	0.0471 (0.0421, 0.0500)	0.0448 (0.0092, 0.1056)	-0.0023 (-0.0364, 0.0584)	0.0471 (0.0421, 0.0500)	0.0443 (0.0096, 0.1050)	-0.0028 (-0.0366, 0.0584)
>50	1	0.0091 (0.0076, 0.0106)	0.0222 (0.0092, 0.0355)	0.0130 (0.0002, 0.0270)	0.0090 (0.0074, 0.0104)	0.0229 (0.0069, 0.0392)	0.0139 (-0.0020, 0.0303)	0.009 (0.0074, 0.0104)	0.0231 (0.0071, 0.0388)	0.0141 (-0.0022, 0.0300)
	2	0.0188 (0.0165, 0.0212)	0.0364 (0.0174, 0.0587)	0.0176 (-0.0014, 0.0397)	0.0182 (0.0153, 0.0202)	0.0394 (0.0162, 0.0695)	0.0211 (-0.0022, 0.0517)	0.0182 (0.0153, 0.0202)	0.0408 (0.0158, 0.0696)	0.0225 (-0.0026, 0.0515)
	5	0.0505 (0.0453, 0.0559)	0.0564 (0.0300, 0.0901)	0.0058 (-0.0187, 0.0395)	0.0486 (0.0414, 0.0518)	0.0562 (0.0268, 0.1091)	0.0076 (-0.0208, 0.0619)	0.0486 (0.0414, 0.0518)	0.057 (0.0266, 0.1091)	0.0084 (-0.0209, 0.0615)
Lung cancer (all exposed versus unexposed with chronic pulmonary disorder)
Age	Year	Crude			Weighted model 1			Weighted model 2
		Cumulative incidence		Risk difference	Cumulative incidence		Risk difference	Cumulative incidence		Risk difference
		Without cancer	With cancer		Without cancer	With cancer		Without cancer	With cancer
Overall	1	0.0139 (0.0107, 0.0173)	0.0218 (0.0131, 0.0310)	0.0079 (-0.0010, 0.0181)	0.0111 (0.0000, 0.0383)	0.0000 (0.0000, 0.3471)	-0.0111 (-0.0325, 0.3353)	0.0112 (0.0000, 0.0383)	0.0000 (0.0000, 0.3271)	-0.0112 (-0.0336, 0.3152)
	2	0.0302 (0.0253, 0.0357)	0.0394 (0.0254, 0.0536)	0.0092 (-0.0059, 0.0235)	0.0162 (0.0047, 0.0655)	0.0104 (0.0000, 0.4384)	-0.0058 (-0.0560, 0.4086)	0.0165 (0.0046, 0.0655)	0.0093 (0.0000, 0.4188)	-0.0072 (-0.0597, 0.3832)
	5	0.0749 (0.0667, 0.0829)	0.0567 (0.0353, 0.0796)	-0.0182 (-0.0397, 0.0066)	0.0527 (0.0282, 0.1320)	0.0561 (0.0000, 0.6610)	0.0034 (-0.1143, 0.5977)	0.0525 (0.0281, 0.1317)	0.0542 (0.0000, 0.6614)	0.0017 (-0.1146, 0.5992)
18 - 50	1	0.0131 (0.0088, 0.0184)	0.0193 (0.0074, 0.0333)	0.0062 (-0.0076, 0.0210)	0.0185 (0.0000, 0.0507)	0.0000 (0.0000, 0.0397)	-0.0185 (-0.0435, 0.0325)	0.0185 (0.0000, 0.0520)	0.0000 (0.0000, 0.0383)	-0.0185 (-0.0439, 0.0319)
	2	0.0288 (0.0233, 0.0352)	0.0374 (0.0165, 0.0631)	0.0085 (-0.0128, 0.0343)	0.0478 (0.0000, 0.0832)	0.0272 (0.0000, 0.0635)	-0.0206 (-0.0639, 0.0504)	0.0474 (0.0000, 0.0837)	0.0249 (0.0000, 0.0632)	-0.0225 (-0.0641, 0.0507)
	5	0.0713 (0.0611, 0.0828)	0.0533 (0.0257, 0.0935)	-0.0180 (-0.0480, 0.0226)	0.0775 (0.0120, 0.1686)	0.0525 (0.0000, 0.0971)	-0.0249 (-0.1384, 0.0566)	0.0774 (0.0111, 0.1678)	0.0493 (0.0000, 0.0971)	-0.0280 (-0.1385, 0.0565)
>50	1	0.0120 (0.0073, 0.0166)	0.0203 (0.0116, 0.0324)	0.0083 (-0.0017, 0.0202)	0.0073 (0.0000, 0.0451)	0.0168 (0.0000, 0.0698)	0.0095 (-0.0430, 0.0594)	0.0089 (0.0000, 0.0437)	0.0159 (0.0000, 0.0765)	0.0070 (-0.0415, 0.0729)
	2	0.0269 (0.0208, 0.0339)	0.0345 (0.0195, 0.0533)	0.0076 (-0.0081, 0.0265)	0.0073 (0.0000, 0.0737)	0.0262 (0.0000, 0.2297)	0.0188 (-0.0689, 0.2030)	0.0089 (0.0000, 0.0713)	0.0257 (0.0000, 0.2191)	0.0168 (-0.0674, 0.1819)
	5	0.0763 (0.0641, 0.0886)	0.0482 (0.0260, 0.0723)	-0.0282 (-0.0534, 0.0020)	0.0272 (0.0155, 0.1590)	0.0305 (0.0000, 0.3965)	0.0032 (-0.1454, 0.3543)	0.0315 (0.0156, 0.1560)	0.0305 (0.0000, 0.4391)	-0.0011 (-0.1454, 0.3722)
Colon cancer (all exposed versus all unexposed)
Age	Year	Crude			Weighted model 1			Weighted model 2
		Cumulative incidence		Risk difference	Cumulative incidence		Risk difference	Cumulative incidence		Risk difference
		Without cancer	With cancer		Without cancer	With cancer		Without cancer	With cancer
Overall	1	0.0113 (0.0100, 0.0126)	0.0232 (0.0072, 0.0426)	0.0120 (-0.0037, 0.0312)	0.0101 (0.0095, 0.0121)	0.0192 (0.0071, 0.0556)	0.0082 (-0.0037, 0.0448)	0.0101 (0.0095, 0.0121)	0.0193 (0.0068, 0.0527)	0.0083 (-0.0036, 0.0425)
	2	0.0224 (0.0205, 0.0245)	0.0359 (0.0140, 0.0615)	0.0135 (-0.0090, 0.0391)	0.0216 (0.0189, 0.0232)	0.0362 (0.0134, 0.0736)	0.0146 (-0.0076, 0.0527)	0.0216 (0.0189, 0.0232)	0.0361 (0.0129, 0.0711)	0.0145 (-0.0078, 0.0503)
	5	0.0492 (0.0454, 0.0527)	0.0540 (0.0212, 0.0899)	0.0048 (-0.0281, 0.0411)	0.0613 (0.0190, 0.1093)	0.0475 (0.0409, 0.0500)	0.0139 (-0.0262, 0.0631)	0.0475 (0.0409, 0.0500)	0.0609 (0.0187, 0.1094)	0.0135 (-0.0272, 0.0635)
18 - 50	1	0.0102 (0.0086, 0.0118)	0.0499 (0.0195, 0.0877)	0.0398 (0.0092, 0.0780)	0.0100 (0.0082, 0.0115)	0.0440 (0.0126, 0.1032)	0.0339 (0.0023, 0.0942)	0.0100 (0.0082, 0.0115)	0.0428 (0.0134, 0.1025)	0.0328 (0.0031, 0.0921)
	2	0.0197 (0.0173, 0.0226)	0.0672 (0.0298, 0.1097)	0.0475 (0.0108, 0.0901)	0.0192 (0.0160, 0.0216)	0.0645 (0.0203, 0.1268)	0.0454 (0.0019, 0.1091)	0.0192 (0.0160, 0.0216)	0.0607 (0.0227, 0.1218)	0.0415 (0.0028, 0.1046)
	5	0.0443 (0.0394, 0.0486)	0.0947 (0.0358, 0.1721)	0.0504 (-0.0102, 0.1266)	0.0426 (0.0352, 0.0458)	0.0992 (0.0278, 0.1807)	0.0565 (-0.0133, 0.1400)	0.0426 (0.0352, 0.0458)	0.0936 (0.0278, 0.1813)	0.0510 (-0.0135, 0.1422)
>50	1	0.0096 (0.0080, 0.0114)	0.0044 (0.0000, 0.0140)	-0.0052 (-0.0109, 0.0055)	0.0094 (0.0076, 0.0111)	0.0064 (0.0000, 0.0222)	-0.0031 (-0.0107, 0.0137)	0.0094 (0.0076, 0.0111)	0.0064 (0.0000, 0.0220)	-0.0031 (-0.0107, 0.0135)
	2	0.0203 (0.0178, 0.0232)	0.0178 (0.0000, 0.0405)	-0.0024 (-0.0197, 0.0215)	0.0196 (0.0168, 0.0218)	0.0255 (0.0000, 0.0586)	0.0059 (-0.0190, 0.0403)	0.0196 (0.0168, 0.0218)	0.0255 (0.0000, 0.0588)	0.0059 (-0.0190, 0.0402)
	5	0.0462 (0.0413, 0.0516)	0.0346 (0.0084, 0.0654)	-0.0116 (-0.0390, 0.0193)	0.0451 (0.0375, 0.0501)	0.0444 (0.0062, 0.0737)	-0.0007 (-0.0387, 0.0292)	0.0451 (0.0375, 0.0501)	0.0468 (0.0063, 0.0779)	0.0017 (-0.0387, 0.0317)
Colon cancer (all exposed versus unexposed with ≥ 1 comorbidity)
Age	Year	Crude			Weighted model 1			Weighted model 2
		Cumulative incidence		Risk difference	Cumulative incidence		Risk difference	Cumulative incidence		Risk difference
		Without cancer	With cancer		Without cancer	With cancer		Without cancer	With cancer
Overall	1	0.0199 (0.0161, 0.0242)	0.0345 (0.0168, 0.0537)	0.0146 (-0.0044, 0.0337)	0.0188 (0.0000, 0.0348)	0.0289 (0.0000, 0.0652)	0.0101 (-0.0205, 0.0494)	0.0192 (0.0000, 0.0338)	0.0315 (0.0000, 0.0640)	0.0123 (-0.0202, 0.0493)
	2	0.0356 (0.0299, 0.0424)	0.0459 (0.0250, 0.0696)	0.0104 (-0.0129, 0.0351)	0.0365 (0.0147, 0.0534)	0.0423 (0.0000, 0.0885)	0.0058 (-0.0367, 0.0624)	0.0362 (0.0149, 0.0528)	0.0433 (0.0000, 0.0852)	0.0071 (-0.0367, 0.0569)
	5	0.0747 (0.0659, 0.0855)	0.0619 (0.0327, 0.0981)	-0.0128 (-0.0430, 0.0235)	0.0764 (0.0406, 0.1041)	0.0559 (0.0000, 0.1206)	-0.0205 (-0.0743, 0.0497)	0.0765 (0.0408, 0.1058)	0.0559 (0.0000, 0.1197)	-0.0206 (-0.0732, 0.0499)
18 - 50	1	0.0160 (0.0100, 0.0215)	0.0643 (0.0263, 0.1076)	0.0484 (0.0104, 0.0946)	0.0044 (0.0000, 0.0817)	0.0553 (0.0000, 0.1309)	0.0508 (-0.0567, 0.1309)	0.0044 (0.0000, 0.0897)	0.0556 (0.0000, 0.1412)	0.0512 (-0.0521, 0.1319)
	2	0.0319 (0.0243, 0.0401)	0.0808 (0.0379, 0.1298)	0.0489 (0.0049, 0.0988)	0.0146 (0.0000, 0.1493)	0.0699 (0.0000, 0.1539)	0.0553 (-0.1055, 0.1470)	0.0144 (0.0000, 0.1641)	0.0679 (0.0000, 0.1558)	0.0535 (-0.1183, 0.1421)
	5	0.0736 (0.0597, 0.0892)	0.1070 (0.0440, 0.1708)	0.0334 (-0.0337, 0.1028)	0.0554 (0.0000, 0.4095)	0.1056 (0.0000, 0.2138)	0.0502 (-0.3600, 0.1855)	0.0550 (0.0000, 0.4237)	0.0993 (0.0000, 0.2154)	0.0443 (-0.3633, 0.1831)
>50	1	0.0162 (0.0115, 0.0219)	0.0119 (0.0000, 0.0262)	-0.0044 (-0.0159, 0.0101)	0.0169 (0.0000, 0.0350)	0.0059 (0.0000, 0.0450)	-0.0110 (-0.0275, 0.0323)	0.0169 (0.0000, 0.0355)	0.0056 (0.0000, 0.0432)	-0.0113 (-0.0268, 0.0313)
	2	0.0293 (0.0226, 0.0365)	0.0241 (0.0038, 0.0488)	-0.0052 (-0.0266, 0.0204)	0.0365 (0.0106, 0.0494)	0.0096 (0.0000, 0.0771)	-0.0268 (-0.0402, 0.0524)	0.0359 (0.0112, 0.0485)	0.0095 (0.0000, 0.0753)	-0.0264 (-0.0383, 0.0501)
	5	0.0681 (0.0563, 0.0798)	0.0392 (0.0136, 0.0724)	-0.0289 (-0.0551, 0.0071)	0.0696 (0.0287, 0.1097)	0.0162 (0.0000, 0.1112)	-0.0534 (-0.0923, 0.0467)	0.0691 (0.0264, 0.1088)	0.0161 (0.0000, 0.1107)	-0.0530 (-0.0933, 0.0501)
Breast cancer
Age	Year	Crude			Weighted model 1			Weighted model 2
		Cumulative incidence		Risk difference	Cumulative incidence		Risk difference	Cumulative incidence		Risk difference
		Without cancer	With cancer		Without cancer	With cancer		Without cancer	With cancer
Overall	1	0.0096 (0.0081, 0.0112)	0.0168 (0.0039, 0.0333)	0.0072 (-0.0060, 0.0238)	0.0094 (0.0078, 0.0110)	0.0165 (0.0011, 0.0355)	0.0071 (-0.0087, 0.0258)	0.0094 (0.0078, 0.0110)	0.0174 (0.0015, 0.0378)	0.0080 (-0.0082, 0.0289)
	2	0.0201 (0.0175, 0.0230)	0.0270 (0.0085, 0.0504)	0.0068 (-0.0119, 0.0302)	0.0196 (0.0164, 0.0222)	0.0281 (0.0063, 0.0551)	0.0085 (-0.0119, 0.0356)	0.0196 (0.0164, 0.0222)	0.0283 (0.0071, 0.0556)	0.0087 (-0.0114, 0.0363)
	5	0.0495 (0.0450, 0.0544)	0.0469 (0.0150, 0.0808)	-0.0026 (-0.0350, 0.0308)	0.0481 (0.0388, 0.0515)	0.0456 (0.0144, 0.0827)	-0.0025 (-0.0328, 0.0362)	0.0481 (0.0388, 0.0515)	0.0438 (0.0144, 0.0844)	-0.0042 (-0.0317, 0.0383)
18 - 50	1	0.0083 (0.0067, 0.0099)	0.0148 (0.0000, 0.0375)	0.0064 (-0.0092, 0.0293)	0.0082 (0.0066, 0.0098)	0.0160 (0.0000, 0.0485)	0.0078 (-0.0090, 0.0401)	0.0082 (0.0066, 0.0098)	0.0131 (0.0000, 0.0442)	0.0049 (-0.0090, 0.0355)
	2	0.0173 (0.0143, 0.0201)	0.0240 (0.0000, 0.0524)	0.0067 (-0.0175, 0.0360)	0.0168 (0.0133, 0.0196)	0.0261 (0.0000, 0.0562)	0.0093 (-0.0162, 0.0405)	0.0168 (0.0133, 0.0196)	0.0233 (0.0000, 0.0544)	0.0065 (-0.0162, 0.0380)
	5	0.0445 (0.0379, 0.0493)	0.0240 (0.0000, 0.0524)	-0.0205 (-0.0444, 0.0093)	0.0431 (0.0331, 0.0468)	0.0261 (0.0000, 0.0562)	-0.0170 (-0.0410, 0.0167)	0.0431 (0.0331, 0.0468)	0.0233 (0.0000, 0.0544)	-0.0199 (-0.0411, 0.0130)
>50	1	0.0075 (0.0054, 0.0097)	0.0114 (0.0000, 0.0282)	0.0039 (-0.0085, 0.0199)	0.0074 (0.0053, 0.0096)	0.0083 (0.0000, 0.0355)	0.0008 (-0.0083, 0.0288)	0.0074 (0.0053, 0.0096)	0.0090 (0.0000, 0.0353)	0.0015 (-0.0083, 0.0285)
	2	0.0182 (0.0144, 0.0228)	0.0181 (0.0000, 0.0404)	0.0000 (-0.0177, 0.0220)	0.0179 (0.0139, 0.0220)	0.0116 (0.0000, 0.0508)	-0.0063 (-0.0179, 0.0337)	0.0179 (0.0139, 0.0220)	0.0122 (0.0000, 0.0499)	-0.0056 (-0.0179, 0.0327)
	5	0.0485 (0.0405, 0.0577)	0.0399 (0.0059, 0.0833)	-0.0086 (-0.0440, 0.0333)	0.0474 (0.0372, 0.0560)	0.0362 (0.0037, 0.0791)	-0.0113 (-0.0439, 0.0325)	0.0474 (0.0372, 0.0559)	0.0351 (0.0042, 0.0763)	-0.0123 (-0.0440, 0.0305)
Prostate cancer
Age	Year	Crude			Weighted model 1			Weighted model 2
		Cumulative incidence		Risk difference	Cumulative incidence		Risk difference	Cumulative incidence		Risk difference
		Without cancer	With cancer		Without cancer	With cancer		Without cancer	With cancer
Overall	1	0.0113 (0.0097, 0.0126)	0.0121 (0.0000, 0.0272)	0.0000 (-0.0115, 0.0158)	0.0110 (0.0089, 0.0122)	0.0046 (0.0000, 0.0258)	-0.0064 (-0.0111, 0.0154)	0.0110 (0.0089, 0.0122)	0.0074 (0.0000, 0.0257)	-0.0035 (-0.0111, 0.0153)
	2	0.0221 (0.0197, 0.0249)	0.0121 (0.0000, 0.0272)	-0.0100 (-0.0225, 0.0053)	0.0216 (0.0183, 0.0252)	0.0046 (0.0000, 0.0258)	-0.0170 (-0.0220, 0.0052)	0.0216 (0.0183, 0.0252)	0.0074 (0.0000, 0.0257)	-0.0142 (-0.0220, 0.0049)
	5	0.0569 (0.0512, 0.0619)	0.0380 (0.0085, 0.0755)	-0.0189 (-0.0494, 0.0185)	0.0559 (0.0461, 0.0610)	0.0371 (0.0054, 0.1293)	-0.0188 (-0.0495, 0.0817)	0.0559 (0.0461, 0.0610)	0.0414 (0.0053, 0.1241)	-0.0145 (-0.0495, 0.0759)
18 - 50	1	0.0119 (0.0096, 0.0136)	0.0000 (0.0000, 0.0000)	-0.0119 (-0.0136, -0.0096)	0.0117 (0.0088, 0.0134)	0.0000 (0.0000, 0.0000)	-0.0117 (-0.0134, -0.0088)	0.0117 (0.0088, 0.0134)	0.0000 (0.0000, 0.0000)	-0.0117 (-0.0134, -0.0088)
	2	0.0194 (0.0167, 0.0227)	0.0000 (0.0000, 0.0000)	-0.0194 (-0.0227, -0.0167)	0.0193 (0.0158, 0.0226)	0.0000 (0.0000, 0.0000)	-0.0193 (-0.0226, -0.0158)	0.0193 (0.0158, 0.0226)	0.0000 (0.0000, 0.0000)	-0.0193 (-0.0226, -0.0158)
	5	0.0430 (0.0335, 0.0520)	0.0448 (0.0000, 0.1479)	0.0018 (-0.0496, 0.1049)	0.0423 (0.0305, 0.0505)	0.0594 (0.0000, 0.2087)	0.0171 (-0.0486, 0.1755)	0.0423 (0.0305, 0.0505)	0.0592 (0.0000, 0.2040)	0.0169 (-0.0486, 0.1688)
>50	1	0.0089 (0.0071, 0.0107)	0.0137 (0.0000, 0.0308)	0.0048 (-0.0089, 0.0217)	0.0087 (0.0067, 0.0104)	0.0116 (0.0000, 0.0372)	0.0030 (-0.0086, 0.0290)	0.0087 (0.0067, 0.0104)	0.0112 (0.0000, 0.0375)	0.0025 (-0.0086, 0.0291)
	2	0.0208 (0.0175, 0.0243)	0.0137 (0.0000, 0.0308)	-0.0072 (-0.0207, 0.0104)	0.0204 (0.0166, 0.0235)	0.0116 (0.0000, 0.0372)	-0.0087 (-0.0203, 0.0165)	0.0204 (0.0166, 0.0235)	0.0112 (0.0000, 0.0375)	-0.0092 (-0.0203, 0.0167)
	5	0.0606 (0.0551, 0.0654)	0.0324 (0.0065, 0.0639)	-0.0282 (-0.0536, 0.0042)	0.0591 (0.0495, 0.0634)	0.0233 (0.0034, 0.0494)	-0.0287 (-0.0546, 0.0073)	0.0591 (0.0495, 0.0634)	0.0292 (0.0039, 0.0642)	-0.0299 (-0.0541, 0.0082)
