## Supplemental Table 4 for "Incidence of dementia after a recent cancer diagnosis among people with HIV"

### Sheet: Sheet1
Cumulative incidence (95% CI) of death at years 1, 2, and 5 after baseline by cancer status
ADC
Age	Year	Crude			Weighted model 1			Weighted model 2
		Cumulative incidence		Risk difference	Cumulative incidence		Risk difference	Cumulative incidence		Risk difference
		Without cancer	With cancer		Without cancer	With cancer		Without cancer	With cancer
Overall	1	0.0188 (0.0146, 0.0232)	0.1649 (0.1517, 0.1761)	0.1461 (0.1325, 0.1580)	0.0186 (0.0138, 0.0227)	0.1636 (0.1504, 0.1773)	0.1450 (0.1314, 0.1602)	0.0185 (0.0140, 0.0225)	0.1642 (0.1515, 0.1766)	0.1457 (0.1323, 0.1600)
	2	0.0392 (0.0327, 0.0464)	0.2162 (0.2008, 0.2301)	0.1770 (0.1606, 0.1906)	0.0382 (0.0308, 0.0478)	0.2148 (0.1970, 0.2333)	0.1766 (0.1577, 0.1933)	0.0383 (0.0306, 0.0481)	0.2151 (0.1983, 0.2307)	0.1767 (0.1583, 0.1927)
	5	0.0752 (0.0642, 0.0847)	0.2768 (0.2592, 0.2944)	0.2015 (0.1831, 0.2209)	0.0715 (0.0575, 0.0827)	0.2790 (0.2537, 0.2984)	0.2075 (0.1816, 0.2346)	0.0715 (0.0576, 0.0832)	0.2790 (0.2540, 0.3003)	0.2074 (0.1826, 0.2342)
18 - 50	1	0.0168 (0.0118, 0.0214)	0.1652 (0.1498, 0.1811)	0.1484 (0.1321, 0.1634)	0.0162 (0.0110, 0.0214)	0.1595 (0.1471, 0.1814)	0.1433 (0.1313, 0.1655)	0.0164 (0.0110, 0.0212)	0.1616 (0.1482, 0.1806)	0.1452 (0.1314, 0.1653)
	2	0.0342 (0.0263, 0.0412)	0.2203 (0.202, 0.2369)	0.1861 (0.1681, 0.2038)	0.0327 (0.0234, 0.0400)	0.2135 (0.1976, 0.2360)	0.1807 (0.1641, 0.2054)	0.0335 (0.0240, 0.0402)	0.2165 (0.1975, 0.2344)	0.1830 (0.1640, 0.2035)
	5	0.0645 (0.0541, 0.0782)	0.2794 (0.2584, 0.2986)	0.2149 (0.1911, 0.2366)	0.0593 (0.0454, 0.0710)	0.2714 (0.2502, 0.3040)	0.2121 (0.1918, 0.2500)	0.0601 (0.0454, 0.0702)	0.2746 (0.2511, 0.3029)	0.2146 (0.1928, 0.2475)
>50	1	0.0183 (0.0115, 0.0261)	0.1189 (0.1026, 0.1349)	0.1006 (0.0839, 0.1191)	0.0180 (0.0105, 0.0269)	0.1173 (0.1010, 0.1377)	0.0993 (0.0804, 0.1218)	0.0183 (0.0105, 0.0266)	0.1189 (0.1010, 0.1380)	0.1006 (0.0803, 0.1225)
	2	0.0431 (0.0315, 0.0543)	0.1501 (0.1311, 0.1696)	0.1070 (0.0855, 0.1288)	0.0438 (0.0288, 0.0705)	0.1517 (0.1305, 0.1778)	0.1079 (0.0702, 0.1380)	0.0433 (0.0292, 0.0708)	0.1528 (0.1301, 0.1782)	0.1095 (0.0706, 0.1372)
	5	0.0829 (0.0658, 0.0998)	0.1976 (0.1781, 0.2236)	0.1146 (0.0891, 0.1430)	0.0805 (0.0581, 0.1114)	0.1960 (0.1715, 0.2454)	0.1155 (0.0764, 0.1691)	0.0810 (0.0594, 0.1113)	0.1988 (0.1719, 0.2454)	0.1177 (0.0775, 0.1684)
NADC
Age	Year	Crude			Weighted model 1			Weighted model 2
		Cumulative incidence		Risk difference	Cumulative incidence		Risk difference	Cumulative incidence		Risk difference
		Without cancer	With cancer		Without cancer	With cancer		Without cancer	With cancer
Overall	1	0.0167 (0.0138, 0.0197)	0.1603 (0.1526, 0.1686)	0.1436 (0.1354, 0.1520)	0.0160 (0.0130, 0.0192)	0.1592 (0.1498, 0.1688)	0.1431 (0.1335, 0.1530)	0.0161 (0.0130, 0.0192)	0.1595 (0.1499, 0.1686)	0.1435 (0.1339, 0.1531)
	2	0.0335 (0.0288, 0.0380)	0.2236 (0.2145, 0.2334)	0.1902 (0.1802, 0.2005)	0.0318 (0.0257, 0.0359)	0.2241 (0.2106, 0.2341)	0.1924 (0.1792, 0.2033)	0.0318 (0.0258, 0.0359)	0.2248 (0.2105, 0.2332)	0.1929 (0.1789, 0.2029)
	5	0.0793 (0.0713, 0.0871)	0.3130 (0.3014, 0.3268)	0.2337 (0.2191, 0.2499)	0.0773 (0.0647, 0.0854)	0.3130 (0.2972, 0.3330)	0.2357 (0.2184, 0.2594)	0.0776 (0.0648, 0.0855)	0.3140 (0.2973, 0.3320)	0.2364 (0.2185, 0.2586)
18 - 50	1	0.0159 (0.0118, 0.0204)	0.1429 (0.1310, 0.1561)	0.1270 (0.1142, 0.1413)	0.0164 (0.0109, 0.0209)	0.1414 (0.1271, 0.1564)	0.1249 (0.1095, 0.1406)	0.0169 (0.0110, 0.0207)	0.1419 (0.1271, 0.1558)	0.1250 (0.1101, 0.1411)
	2	0.0325 (0.0264, 0.0394)	0.1984 (0.1840, 0.2133)	0.1659 (0.1500, 0.1815)	0.0322 (0.0238, 0.0376)	0.1959 (0.1754, 0.2120)	0.1637 (0.1440, 0.1829)	0.0325 (0.0239, 0.0374)	0.1958 (0.1753, 0.2117)	0.1633 (0.1441, 0.1824)
	5	0.0696 (0.0590, 0.0810)	0.2739 (0.2566, 0.2927)	0.2044 (0.1831, 0.2254)	0.0677 (0.0525, 0.0761)	0.2706 (0.2450, 0.2914)	0.2029 (0.1772, 0.2297)	0.0677 (0.0529, 0.0763)	0.2706 (0.2453, 0.2904)	0.2030 (0.1769, 0.2284)
>50	1	0.0147 (0.0110, 0.0177)	0.1458 (0.1358, 0.1555)	0.1311 (0.1202, 0.1410)	0.0139 (0.0103, 0.0181)	0.1461 (0.1355, 0.1567)	0.1323 (0.1202, 0.1439)	0.0139 (0.0104, 0.0181)	0.1460 (0.1355, 0.1569)	0.1321 (0.1199, 0.1437)
	2	0.0300 (0.0245, 0.0357)	0.2038 (0.1929, 0.2165)	0.1738 (0.1612, 0.1870)	0.0291 (0.0222, 0.0352)	0.2046 (0.1922, 0.2217)	0.1755 (0.1616, 0.1934)	0.0293 (0.0222, 0.0352)	0.2046 (0.1926, 0.2212)	0.1754 (0.1616, 0.1937)
	5	0.0775 (0.0674, 0.0887)	0.2881 (0.2736, 0.3037)	0.2106 (0.1959, 0.2274)	0.0738 (0.0607, 0.0881)	0.2900 (0.2767, 0.3183)	0.2162 (0.1970, 0.2487)	0.0740 (0.0605, 0.0883)	0.2895 (0.2766, 0.3185)	0.2155 (0.1959, 0.2481)
Lung cancer (all exposed versus all unexposed)
Age	Year	Crude			Weighted model 1			Weighted model 2
		Cumulative incidence		Risk difference	Cumulative incidence		Risk difference	Cumulative incidence		Risk difference
		Without cancer	With cancer		Without cancer	With cancer		Without cancer	With cancer
Overall	1	0.0117 (0.0098, 0.0138)	0.3645 (0.3230, 0.4043)	0.3528 (0.3118, 0.3928)	0.0113 (0.0092, 0.0131)	0.3649 (0.3132, 0.4136)	0.3536 (0.3008, 0.4030)	0.0113 (0.0092, 0.0131)	0.3627 (0.3127, 0.4153)	0.3514 (0.3011, 0.4042)
	2	0.0241 (0.0206, 0.0284)	0.4652 (0.4186, 0.5156)	0.4411 (0.3936, 0.4902)	0.0233 (0.0192, 0.0262)	0.4549 (0.3957, 0.5204)	0.4316 (0.3751, 0.4974)	0.0233 (0.0192, 0.0262)	0.4526 (0.3957, 0.5223)	0.4294 (0.3733, 0.5000)
	5	0.0656 (0.0562, 0.0765)	0.6033 (0.5416, 0.6739)	0.5376 (0.4768, 0.6093)	0.0635 (0.0525, 0.0697)	0.6052 (0.5113, 0.6929)	0.5417 (0.4507, 0.6302)	0.0635 (0.0525, 0.0697)	0.6042 (0.5134, 0.6899)	0.5408 (0.4534, 0.6281)
18 - 50	1	0.0124 (0.0098, 0.0154)	0.3404 (0.2787, 0.4001)	0.3279 (0.2673, 0.3889)	0.0122 (0.0096, 0.0147)	0.3540 (0.2598, 0.4111)	0.3418 (0.2473, 0.3984)	0.0122 (0.0096, 0.0147)	0.3538 (0.2590, 0.4130)	0.3417 (0.2472, 0.4010)
	2	0.0254 (0.0207, 0.0312)	0.4112 (0.3399, 0.4825)	0.3859 (0.3139, 0.4562)	0.0248 (0.0200, 0.0293)	0.4201 (0.3134, 0.4966)	0.3953 (0.2926, 0.4714)	0.0248 (0.0200, 0.0293)	0.4188 (0.3135, 0.5008)	0.3940 (0.2907, 0.4735)
	5	0.0635 (0.0506, 0.0792)	0.5528 (0.4530, 0.6707)	0.4893 (0.3835, 0.6046)	0.0619 (0.0493, 0.0724)	0.5758 (0.4246, 0.7015)	0.5139 (0.3656, 0.6403)	0.0619 (0.0493, 0.0724)	0.5756 (0.4224, 0.7073)	0.5137 (0.3627, 0.6401)
>50	1	0.0084 (0.0069, 0.0105)	0.3181 (0.2746, 0.3602)	0.3096 (0.2662, 0.3521)	0.0082 (0.0067, 0.0099)	0.3057 (0.2838, 0.4017)	0.2975 (0.2762, 0.3937)	0.0082 (0.0067, 0.0099)	0.3039 (0.2837, 0.4022)	0.2957 (0.2751, 0.3931)
	2	0.0195 (0.0170, 0.0231)	0.4172 (0.3670, 0.4704)	0.3977 (0.3477, 0.4496)	0.0188 (0.0156, 0.0217)	0.4056 (0.3807, 0.5106)	0.3868 (0.3618, 0.4938)	0.0188 (0.0156, 0.0217)	0.4037 (0.3804, 0.5101)	0.3850 (0.3612, 0.4937)
	5	0.0625 (0.0538, 0.0723)	0.5400 (0.4695, 0.6106)	0.4776 (0.4067, 0.5462)	0.0608 (0.0511, 0.0670)	0.5229 (0.4775, 0.6422)	0.4621 (0.4179, 0.5810)	0.0608 (0.0511, 0.0670)	0.5211 (0.4770, 0.6397)	0.4603 (0.4191, 0.5808)
Lung cancer (all exposed versus unexposed with chronic pulmonary disorder)
Age	Year	Crude			Weighted model 1			Weighted model 2
		Cumulative incidence		Risk difference	Cumulative incidence		Risk difference	Cumulative incidence		Risk difference
		Without cancer	With cancer		Without cancer	With cancer		Without cancer	With cancer
Overall	1	0.0100 (0.0071, 0.0132)	0.3564 (0.3269, 0.3888)	0.3464 (0.3161, 0.3786)	0.0000 (0.0000, 0.0000)	0.0001 (0.0000, 1.0000)	0.0001 (-0.0213, 0.9999)	0.0000 (0.0000, 0.0000)	0.0001 (0.0000, 1.0000)	0.0001 (-0.0221, 1.0000)
	2	0.0219 (0.0176, 0.0266)	0.4627 (0.4238, 0.5010)	0.4407 (0.4017, 0.4794)	0.0060 (0.0000, 0.0549)	0.0578 (0.0000, 1.0000)	0.0518 (-0.0335, 0.9938)	0.0066 (0.0000, 0.0539)	0.0570 (0.0000, 1.0000)	0.0504 (-0.0335, 0.9935)
	5	0.0786 (0.0696, 0.0888)	0.5984 (0.5471, 0.6460)	0.5198 (0.4698, 0.5682)	0.0555 (0.0266, 0.1385)	0.2793 (0.0000, 1.0000)	0.2238 (-0.0792, 0.9576)	0.0564 (0.0264, 0.1371)	0.2725 (0.0000, 1.0000)	0.2161 (-0.0773, 0.9581)
18 - 50	1	0.0101 (0.0063, 0.0148)	0.3460 (0.2980, 0.3954)	0.3358 (0.2874, 0.3829)	0.0091 (0.0000, 0.0448)	0.0581 (0.0000, 1.0000)	0.0490 (-0.0156, 1.0000)	0.0091 (0.0000, 0.0472)	0.0571 (0.0000, 1.0000)	0.0480 (-0.0149, 1.0000)
	2	0.0166 (0.0118, 0.0221)	0.4396 (0.3840, 0.4914)	0.4230 (0.3667, 0.4754)	0.0091 (0.0000, 0.0607)	0.2132 (0.0000, 1.0000)	0.2041 (-0.0118, 1.0000)	0.0091 (0.0000, 0.0602)	0.2112 (0.0000, 1.0000)	0.2021 (-0.0128, 1.0000)
	5	0.0619 (0.0511, 0.0757)	0.5314 (0.4630, 0.6106)	0.4695 (0.3991, 0.5492)	0.0347 (0.0000, 0.1435)	0.3402 (0.0520, 1.0000)	0.3055 (-0.0144, 0.9683)	0.0346 (0.0000, 0.1422)	0.3374 (0.0512, 1.0000)	0.3028 (-0.0167, 0.9705)
>50	1	0.0081 (0.0047, 0.0117)	0.3224 (0.2872, 0.3625)	0.3143 (0.2801, 0.3543)	0.0000 (0.0000, 0.0000)	0.3493 (0.0000, 1.0000)	0.3493 (-0.0187, 1.0000)	0.0000 (0.0000, 0.0000)	0.3460 (0.0000, 1.0000)	0.3460 (-0.0190, 1.0000)
	2	0.0253 (0.0188, 0.0313)	0.4197 (0.3809, 0.4587)	0.3943 (0.3542, 0.4336)	0.0374 (0.0000, 0.0705)	0.4250 (0.0000, 1.0000)	0.3875 (-0.0411, 0.9930)	0.0359 (0.0000, 0.0725)	0.4172 (0.0000, 1.0000)	0.3813 (-0.0415, 0.9934)
	5	0.0930 (0.0812, 0.1073)	0.5499 (0.4939, 0.6062)	0.4570 (0.3993, 0.5125)	0.1013 (0.0220, 0.1718)	0.4969 (0.0000, 1.0000)	0.3956 (-0.1019, 0.9516)	0.1039 (0.0227, 0.1701)	0.4842 (0.0000, 1.0000)	0.3803 (-0.1024, 0.9502)
Colon cancer (all exposed versus all unexposed)
Age	Year	Crude			Weighted model 1			Weighted model 2
		Cumulative incidence		Risk difference	Cumulative incidence		Risk difference	Cumulative incidence		Risk difference
		Without cancer	With cancer		Without cancer	With cancer		Without cancer	With cancer
Overall	1	0.0111 (0.0091, 0.0136)	0.1225 (0.0857, 0.1623)	0.1114 (0.0743, 0.1506)	0.0108 (0.0086, 0.0127)	0.1090 (0.0787, 0.1628)	0.0982 (0.0678, 0.1525)	0.0108 (0.0086, 0.0127)	0.1097 (0.0788, 0.1657)	0.0989 (0.0685, 0.1549)
	2	0.0236 (0.0197, 0.0282)	0.2013 (0.1546, 0.2529)	0.1777 (0.1334, 0.2282)	0.0227 (0.0183, 0.0259)	0.1781 (0.1380, 0.2490)	0.1555 (0.1155, 0.2263)	0.0226 (0.0183, 0.0259)	0.1807 (0.1388, 0.2471)	0.1581 (0.1177, 0.2244)
	5	0.0559 (0.0478, 0.0659)	0.3105 (0.2441, 0.3839)	0.2546 (0.1883, 0.3242)	0.0544 (0.0450, 0.0625)	0.2919 (0.2222, 0.3918)	0.2375 (0.1701, 0.3392)	0.0544 (0.0450, 0.0625)	0.2976 (0.2229, 0.3902)	0.2432 (0.1698, 0.3375)
18 - 50	1	0.0128 (0.0102, 0.0165)	0.0902 (0.0446, 0.1338)	0.0774 (0.0338, 0.1202)	0.0126 (0.0097, 0.0159)	0.0851 (0.0378, 0.1453)	0.0725 (0.0265, 0.1325)	0.0126 (0.0097, 0.0159)	0.0847 (0.0394, 0.1449)	0.0721 (0.0280, 0.1324)
	2	0.0264 (0.0205, 0.0339)	0.1646 (0.1055, 0.2294)	0.1381 (0.0808, 0.2032)	0.0256 (0.0193, 0.0323)	0.1828 (0.0891, 0.2402)	0.1571 (0.0645, 0.2145)	0.0256 (0.0193, 0.0323)	0.1852 (0.0860, 0.2337)	0.1596 (0.0623, 0.2077)
	5	0.0569 (0.0453, 0.0718)	0.2743 (0.1849, 0.3566)	0.2174 (0.1242, 0.3017)	0.0548 (0.0420, 0.0647)	0.2856 (0.1636, 0.4206)	0.2308 (0.1137, 0.3644)	0.0548 (0.0420, 0.0647)	0.2836 (0.1676, 0.4067)	0.2288 (0.1175, 0.3529)
>50	1	0.0079 (0.0062, 0.0099)	0.1102 (0.0704, 0.1507)	0.1023 (0.0628, 0.1427)	0.0077 (0.0059, 0.0095)	0.1292 (0.0656, 0.1609)	0.1215 (0.0585, 0.1534)	0.0077 (0.0059, 0.0095)	0.1265 (0.0664, 0.1610)	0.1189 (0.0599, 0.1519)
	2	0.0172 (0.0142, 0.0208)	0.1682 (0.1192, 0.2223)	0.1510 (0.1025, 0.2037)	0.0168 (0.0134, 0.0200)	0.1724 (0.1119, 0.2410)	0.1556 (0.0958, 0.2227)	0.0168 (0.0134, 0.0200)	0.1689 (0.1120, 0.2398)	0.1522 (0.0965, 0.2212)
	5	0.0470 (0.0394, 0.0568)	0.2428 (0.1740, 0.3186)	0.1958 (0.1273, 0.2713)	0.0469 (0.0389, 0.0562)	0.2642 (0.1644, 0.3193)	0.2174 (0.1190, 0.2671)	0.0469 (0.0389, 0.0562)	0.2626 (0.1629, 0.3188)	0.2157 (0.1187, 0.2682)
Colon cancer (all exposed versus unexposed with ≥ 1 comorbidity)
Age	Year	Crude			Weighted model 1			Weighted model 2
		Cumulative incidence		Risk difference	Cumulative incidence		Risk difference	Cumulative incidence		Risk difference
		Without cancer	With cancer		Without cancer	With cancer		Without cancer	With cancer
Overall	1	0.0096 (0.0063, 0.0129)	0.1162 (0.0872, 0.1517)	0.1066 (0.0776, 0.1429)	0.0128 (0.0000, 0.0223)	0.1154 (0.0000, 0.1812)	0.1026 (-0.0081, 0.1733)	0.0132 (0.0000, 0.0227)	0.1178 (0.0001, 0.1742)	0.1046 (-0.0082, 0.1651)
	2	0.0281 (0.0220, 0.0351)	0.1915 (0.1524, 0.2375)	0.1634 (0.1244, 0.2085)	0.0319 (0.0109, 0.0515)	0.1807 (0.0001, 0.2899)	0.1488 (-0.0222, 0.2566)	0.0329 (0.0108, 0.0530)	0.1820 (0.0001, 0.2825)	0.1491 (-0.0222, 0.2533)
	5	0.0781 (0.0659, 0.0918)	0.2891 (0.2322, 0.3556)	0.2110 (0.1526, 0.2781)	0.0797 (0.0460, 0.1220)	0.2631 (0.0421, 0.6882)	0.1834 (-0.0302, 0.6008)	0.0808 (0.0477, 0.1229)	0.2673 (0.0385, 0.7005)	0.1865 (-0.0334, 0.6167)
18 - 50	1	0.0074 (0.0037, 0.0121)	0.0895 (0.0469, 0.1350)	0.0821 (0.0393, 0.1273)	0.0000 (0.0000, 0.0000)	0.0927 (0.0000, 0.1493)	0.0927 (-0.0104, 0.1470)	0.0000 (0.0000, 0.0000)	0.0928 (0.0000, 0.1561)	0.0928 (-0.0116, 0.1517)
	2	0.0219 (0.0137, 0.0325)	0.1600 (0.1034, 0.2202)	0.1381 (0.0787, 0.1912)	0.0113 (0.0000, 0.1570)	0.1609 (0.0000, 0.3913)	0.1495 (-0.0723, 0.3809)	0.0117 (0.0000, 0.1556)	0.1550 (0.0000, 0.3866)	0.1433 (-0.0669, 0.3866)
	5	0.0631 (0.0480, 0.0827)	0.2641 (0.1794, 0.3499)	0.2010 (0.1175, 0.2856)	0.0553 (0.0000, 0.3027)	0.2672 (0.0209, 0.6856)	0.2120 (-0.0867, 0.5967)	0.0556 (0.0000, 0.3181)	0.2666 (0.0169, 0.6436)	0.2111 (-0.1252, 0.5644)
>50	1	0.0088 (0.0055, 0.0127)	0.1054 (0.0713, 0.1449)	0.0965 (0.0611, 0.1359)	0.0077 (0.0000, 0.0226)	0.0858 (0.0000, 0.1819)	0.0781 (0.0000, 0.1728)	0.0077 (0.0000, 0.0237)	0.0834 (0.0000, 0.1817)	0.0757 (0.0000, 0.1716)
	2	0.0262 (0.0197, 0.0342)	0.1641 (0.1168, 0.2125)	0.1379 (0.0891, 0.1864)	0.0230 (0.0000, 0.0539)	0.1348 (0.0000, 0.2721)	0.1118 (-0.0008, 0.2472)	0.0230 (0.0000, 0.0538)	0.1323 (0.0000, 0.2701)	0.1093 (-0.0008, 0.2519)
	5	0.0743 (0.0606, 0.0919)	0.2299 (0.1650, 0.2974)	0.1556 (0.0863, 0.2216)	0.0683 (0.0301, 0.1215)	0.1799 (0.0590, 0.3847)	0.1115 (-0.0262, 0.3018)	0.0684 (0.0313, 0.1226)	0.1764 (0.0650, 0.3849)	0.1080 (-0.0246, 0.2979)
Breast cancer
Age	Year	Crude			Weighted model 1			Weighted model 2
		Cumulative incidence		Risk difference	Cumulative incidence		Risk difference	Cumulative incidence		Risk difference
		Without cancer	With cancer		Without cancer	With cancer		Without cancer	With cancer
Overall	1	0.0105 (0.0076, 0.0144)	0.0837 (0.0478, 0.1217)	0.0733 (0.0367, 0.1105)	0.0102 (0.0072, 0.0138)	0.0748 (0.0424, 0.1300)	0.0645 (0.0315, 0.1190)	0.0103 (0.0072, 0.0138)	0.0794 (0.0420, 0.1303)	0.0692 (0.0327, 0.1192)
	2	0.0228 (0.0174, 0.0305)	0.1278 (0.0875, 0.1714)	0.1050 (0.0646, 0.1478)	0.0221 (0.0163, 0.0285)	0.1243 (0.0768, 0.1712)	0.1022 (0.0549, 0.1493)	0.0221 (0.0163, 0.0285)	0.1263 (0.0777, 0.1730)	0.1042 (0.0567, 0.1502)
	5	0.0591 (0.0478, 0.0742)	0.1586 (0.1118, 0.2104)	0.0996 (0.0472, 0.1498)	0.0582 (0.0439, 0.0707)	0.1591 (0.1043, 0.2666)	0.1010 (0.0440, 0.2057)	0.0582 (0.0439, 0.0707)	0.1652 (0.1068, 0.2564)	0.1070 (0.0462, 0.1982)
18 - 50	1	0.0118 (0.0076, 0.0170)	0.0704 (0.0309, 0.1131)	0.0586 (0.0199, 0.1002)	0.0115 (0.0072, 0.0161)	0.0818 (0.0231, 0.1318)	0.0703 (0.0134, 0.1196)	0.0115 (0.0072, 0.0162)	0.0777 (0.0225, 0.1270)	0.0662 (0.0118, 0.1147)
	2	0.0238 (0.0167, 0.0333)	0.0901 (0.0424, 0.1372)	0.0662 (0.0207, 0.1107)	0.0231 (0.0159, 0.0304)	0.1078 (0.0363, 0.1573)	0.0847 (0.0153, 0.1351)	0.0231 (0.0159, 0.0304)	0.0985 (0.0372, 0.1513)	0.0754 (0.0166, 0.1269)
	5	0.0560 (0.0415, 0.0767)	0.1352 (0.0726, 0.2128)	0.0792 (0.0191, 0.1517)	0.0548 (0.0384, 0.0686)	0.1647 (0.0678, 0.3274)	0.1098 (0.0120, 0.2716)	0.0549 (0.0384, 0.0687)	0.1539 (0.0698, 0.3439)	0.0990 (0.0140, 0.2852)
>50	1	0.0058 (0.0039, 0.0086)	0.0700 (0.0359, 0.1121)	0.0642 (0.0301, 0.1071)	0.0058 (0.0039, 0.0085)	0.0709 (0.0368, 0.1226)	0.0652 (0.0307, 0.1175)	0.0058 (0.0039, 0.0085)	0.0738 (0.0372, 0.1199)	0.0680 (0.0313, 0.1151)
	2	0.0151 (0.0111, 0.0206)	0.1197 (0.0731, 0.1792)	0.1045 (0.0578, 0.1658)	0.0150 (0.0110, 0.0198)	0.1240 (0.0719, 0.2018)	0.1091 (0.0580, 0.1865)	0.0150 (0.0110, 0.0198)	0.1269 (0.0727, 0.2009)	0.1120 (0.0574, 0.1850)
	5	0.0461 (0.0368, 0.0567)	0.1277 (0.0798, 0.1838)	0.0816 (0.0331, 0.1404)	0.0460 (0.0365, 0.0563)	0.1327 (0.0786, 0.2191)	0.0867 (0.0321, 0.1712)	0.0460 (0.0365, 0.0563)	0.1344 (0.0784, 0.2164)	0.0884 (0.0342, 0.1667)
Prostate cancer
Age	Year	Crude			Weighted model 1			Weighted model 2
		Cumulative incidence		Risk difference	Cumulative incidence		Risk difference	Cumulative incidence		Risk difference
		Without cancer	With cancer		Without cancer	With cancer		Without cancer	With cancer
Overall	1	0.0093 (0.0076, 0.0116)	0.0210 (0.0039, 0.0410)	0.0117 (-0.0043, 0.0309)	0.0091 (0.0070, 0.0110)	0.0106 (0.0024, 0.0496)	0.0015 (-0.0064, 0.0403)	0.0091 (0.0070, 0.0110)	0.0103 (0.0023, 0.0494)	0.0012 (-0.0062, 0.0402)
	2	0.0199 (0.0161, 0.0249)	0.0583 (0.0261, 0.0981)	0.0385 (0.0053, 0.0777)	0.0197 (0.0152, 0.0236)	0.0486 (0.0194, 0.1129)	0.0289 (0.0004, 0.0937)	0.0197 (0.0152, 0.0236)	0.0475 (0.0196, 0.1173)	0.0279 (0.0008, 0.0973)
	5	0.0558 (0.0452, 0.0691)	0.1028 (0.0523, 0.1643)	0.0469 (-0.0061, 0.1078)	0.0552 (0.0423, 0.0635)	0.1047 (0.0425, 0.2202)	0.0496 (-0.0122, 0.1665)	0.0552 (0.0423, 0.0635)	0.1028 (0.0432, 0.2154)	0.0476 (-0.0117, 0.1646)
18 - 50	1	0.0073 (0.0046, 0.0110)	0.0164 (0.0000, 0.0500)	0.0091 (-0.0079, 0.0415)	0.0072 (0.0043, 0.0107)	0.0095 (0.0000, 0.0654)	0.0023 (-0.0077, 0.0576)	0.0072 (0.0043, 0.0107)	0.0090 (0.0000, 0.0670)	0.0018 (-0.0077, 0.0589)
	2	0.0157 (0.0104, 0.0235)	0.1030 (0.0161, 0.2181)	0.0874 (-0.0014, 0.1996)	0.0161 (0.0106, 0.0241)	0.0957 (0.0016, 0.2356)	0.0796 (-0.0124, 0.2161)	0.0161 (0.0106, 0.0240)	0.0916 (0.0016, 0.2312)	0.0755 (-0.0114, 0.2116)
	5	0.0354 (0.0234, 0.0518)	0.1882 (0.0412, 0.3928)	0.1528 (0.0015, 0.3567)	0.0360 (0.0235, 0.0498)	0.1773 (0.0166, 0.5554)	0.1413 (-0.0171, 0.5175)	0.0360 (0.0235, 0.0498)	0.1658 (0.0148, 0.5512)	0.1297 (-0.0171, 0.5104)
>50	1	0.0089 (0.0069, 0.0112)	0.0236 (0.0050, 0.0437)	0.0147 (-0.0028, 0.0342)	0.0087 (0.0065, 0.0108)	0.0233 (0.0034, 0.0494)	0.0145 (-0.0048, 0.0400)	0.0087 (0.0066, 0.0108)	0.0243 (0.0039, 0.0512)	0.0156 (-0.0047, 0.0419)
	2	0.0193 (0.0153, 0.0238)	0.0452 (0.0150, 0.0805)	0.0259 (-0.0035, 0.0588)	0.0190 (0.0148, 0.0234)	0.0476 (0.0097, 0.0859)	0.0287 (-0.0085, 0.0658)	0.0190 (0.0148, 0.0234)	0.0477 (0.0100, 0.0829)	0.0288 (-0.0087, 0.0637)
	5	0.0610 (0.0521, 0.0711)	0.0818 (0.0362, 0.1309)	0.0208 (-0.0243, 0.0697)	0.0602 (0.0494, 0.0691)	0.0868 (0.0222, 0.1495)	0.0266 (-0.0353, 0.0913)	0.0602 (0.0493, 0.0691)	0.0836 (0.0236, 0.1538)	0.0234 (-0.0336, 0.0921)
